# A Dual-Strategy Roadmap to qMSP Reference Optimization: Boosting Efficiency and Pass Rates in Clinical Samples

**DOI:** 10.1101/2025.08.25.25334047

**Authors:** Shan Zhang, Yixuan Tang, Jiahui Jiang, Ling Chen

## Abstract

**Objective:** This study aimed to identify the optimal internal reference primer-probe set for multiplex qMSP, based primarily on amplification efficiency, to improve the detection pass rate for tumor DNA methylation analysis in low-DNA-concentration samples.

**Methods:** Our screening strategy comprised three steps. First, we used SYBR Green-based qPCR to preselect primer pairs with robust amplification. Second, we applied probe-based qPCR to further evaluate these candidates and identify superior primer-probe combinations. Finally, we compared the amplification performance of the finalists across diverse sample types, including cell lines, tissues, blood cells, and plasma, to determine the optimal set.

**Results:** Two optimal primer-probe sets were successfully identified: a performance-optimized set (bisACTB_103_F2+R2+P2) and a novel set (bisProAB1_F2+R2+P1). Both demonstrated superior amplification efficiency across various sample types. Crucially, the bisProAB1_F2+R2+P1 set significantly enhanced the amplification of low-concentration plasma cell-free DNA, thereby increasing the detection pass rate for minimal DNA input samples.

**Conclusion:** This study provides two highly efficient internal reference systems for qMSP. The novel bisProAB1_F2+R2+P1 set, in particular, offers a substantial improvement for detecting low-concentration clinical samples, enabling better utilization of precious biospecimens.
