## Supplementary material for "A Dual-Strategy Roadmap to qMSP Reference Optimization: Boosting Efficiency and Pass Rates in Clinical Samples": All supplementary data: Supplementary Table1-bisACTB_103_SYBR.xlsx

### Sheet: Sheet1
	bisHela								gHela								BC
	Ct	Ct mean	Tm1	Rm1	Tm2	Rm2	Tm3	Rm3	Ct	Ct mean	Tm1	Rm1	Tm2	Rm2	Tm3	Rm3	Ct	Ct mean	Tm1	Rm1	Tm2	Rm2	Tm3	Rm3
bisACTB_103_F1 + R1	29.4	29.67	76.57	24.2	79.72	12.25	83.08	450.08	25.43	25.6233	86.72	474.16					34.11	33.55	79.19	236.25
bisAB-AMS-F1+R1	29.4		77.2	23.6	82.98	433.98			26		86.75	479.12					32.7		79.09	245.74
bisAB-AMS-F1+R1	30.21		76.99	16.39	82.99	484.5			25.44		86.74	471.82					33.84		80.83	219.94
bisACTB_103_F2 + R2	26.19	25.8167	75.83	11.8	82.18	369.72			28.19	28.39	77.27	256.18					26.86	27.7467	77.09	259.55	82.86	60.43
bisAB-AMS-F2+R2	25.66		75.8	11.56	82.13	392.55			28.93		77.29	250.49					28.27		77.22	257.75
bisAB-AMS-F2+R2	25.6		75.92	10.85	82.11	340.3			28.05		77.34	255.99	86.08	19.17			28.11		77.29	240.27
bisACTB_103_F2-17C + R2	27.9	27.7233	82.26	465.89					33.82	38.535	75.71	243.84					NoCt	NoCt
bisAB-AMS-F2-17C+R2	27.68		82.21	446.64					43.25		82.8	17.24					NoCt
bisAB-AMS-F2-17C+R2	27.59		73.32	10.45	82.31	433.64			NoCt								NoCt
