## Supplementary material for "A Dual-Strategy Roadmap to qMSP Reference Optimization: Boosting Efficiency and Pass Rates in Clinical Samples": All supplementary data: Supplementary Table2-bisACTB_103_TaqMan.xlsx

### Sheet: Sheet1
		bisHela		gHela		BC
		Ct	Ct mean	Ct	Ct mean	Ct	Ct mean
	bisACTB_103_F1 + R1 + P2	30.49	30.3467	36.22		NoCt
	bisAB-AMS-F1+R1+P2	30.24		39.03		NoCt
	bisAB-AMS-F1+R1+P2	30.31		38.64		NoCt
	bisACTB_103_F2 + R2 + P2	28.29	28.33	NoCt		NoCt
	bisAB-AMS-F2+R2+P2	28.33		47.71		42.79
	bisAB-AMS-F2+R2+P2	28.37		NoCt		49.49
	bisACTB_103_F2-17C + R2 + P2	28.52	28.5367	47.18		47.27
	bisAB-AMS-F2-17C+R2+P2	28.44		49.59		NoCt
	bisAB-AMS-F2-17C+R2+P2	28.65		NoCt		NoCt
