## Supplementary material for "A Dual-Strategy Roadmap to qMSP Reference Optimization: Boosting Efficiency and Pass Rates in Clinical Samples": All supplementary data: Supplementary Table3-bisACTB_89_SYBR.xlsx

### Sheet: Sheet1
		bisHela(0.5ng/ul)								gHela(1ng/ul)								BC
		Ct	Ct mean	Tm1	Rm1	Tm2	Rm2	Tm3	Rm3	Ct	Ct mean	Tm1	Rm1	Tm2	Rm2	Tm3	Rm3	Ct	Ct mean	Tm1	Rm1	Tm2	Rm2	Tm3	Rm3
	bisACTB_89_FP + RP-1	33.53	33.32	77.6	529					NoCt	36.4							NoCt
	bisACTB-FP+RP-1	33.13		77.59	478.14					NoCt								NoCt
	bisACTB-FP+RP-1	33.3		77.69	495.42					36.4		77.27	459.59					NoCt
	bisACTB_89_FP + RP-2	32.45	32.3933	77.57	488.94					NoCt								NoCt	35.89
	bisACTB-FP+RP-2	32.26		77.45	483					NoCt								NoCt
	bisACTB-FP+RP-2	32.47		77.47	477.8					NoCt								35.89		73.4	125.84	79.73	353.27
	bisACTB_89_F + R	29.5	29.1133	77.8	549.14					NoCt								NoCt
	bisACTB-F+R	29.22		77.83	607.06					NoCt								NoCt
	bisACTB-F+R	28.62		77.77	623.55					NoCt								NoCt
