## Supplementary material for "A Dual-Strategy Roadmap to qMSP Reference Optimization: Boosting Efficiency and Pass Rates in Clinical Samples": All supplementary data: Supplementary Table4-bisACTB_89_TaqMan.xlsx

### Sheet: Sheet1
		bisHela		gHela		BC
		Ct	Ct mean	Ct	Ct mean	Ct	Ct mean
	bisACTB_89_FP + RP-1 + P	30.29	30.64	NoCt		NoCt
	bisACTB-FP+RP-1+P2	30.7		NoCt		NoCt
	bisACTB-FP+RP-1+P2	30.93		NoCt		NoCt
	bisACTB_89_FP + RP-2 + P	30.61	30.61	NoCt		NoCt
	bisACTB-FP+RP-2+P2	30.55		NoCt		NoCt
	bisACTB-FP+RP-2+P2	30.67		NoCt		NoCt
	bisACTB_89_F + R + P	30.37	30.8633	NoCt		NoCt
	bisACTB-F+R+P	30.9		NoCt		NoCt
	bisACTB-F+R+P	31.32		NoCt		NoCt
