## Supplementary material for "A Dual-Strategy Roadmap to qMSP Reference Optimization: Boosting Efficiency and Pass Rates in Clinical Samples": All supplementary data: Supplementary Table5-bisACTB_78_SYBR.xlsx

### Sheet: Sheet1
		bisHela								gHela								BC
		Ct	Ct mean	Tm1	Rm1	Tm2	Rm2	Tm3	Rm3	Ct	Ct mean	Tm1	Rm1	Tm2	Rm2	Tm3	Rm3	Ct	Ct mean	Tm1	Rm1	Tm2	Rm2	Tm3	Rm3
	bisACTB_78_F2 + bisACTB_78_R2	38.21	38.55	76.04	389.85					NoCt								NoCt	43.88
	bisACTB-F+R	38.49		76.07	394.52					NoCt								43.14		69.5	279.36
	bisACTB-F+R	38.95		76.02	391.49					NoCt								44.62		69.32	204.11
	bisACTB_78_F3 + bisACTB_89_R	29.51	28.9867	77.42	533.26					33.77	34.46	74.49	348.91					33.01	38.81	73.54	389.27
	bisACTB-F2+ +R	29.26		72.86	27.39	77.35	472.6			36.42		74.13	325.29					44.61
	bisACTB-F2+ +R	28.19		77.31	554.34					33.19		74.44	365.64					NoCt
	bisACTB_78_F3_19C + bisACTB_89_R	31.09	30.3233	77.88	459.05					NoCt								NoCt
	bisACTB-F2+19C +R	30.09		77.77	483.61					NoCt								NoCt
	bisACTB-F2+19C +R	29.79		77.81	489.76					NoCt								NoCt
