## Supplementary material for "A Dual-Strategy Roadmap to qMSP Reference Optimization: Boosting Efficiency and Pass Rates in Clinical Samples": All supplementary data: Supplementary Table6-bisACTB_78_TaqMan.xlsx

### Sheet: Sheet1
			bisHela		gHela		BC
			Ct	Ct mean	Ct	Ct mean	Ct	Ct mean
		bisACTB_78_F2 + bisACTB_78_R2 + bisACTB_78_P2	29.24	29.0567	NoCt		NoCt
		bisACTB-F2+R2+P2	29.03		NoCt		NoCt
		bisACTB-F2+R2+P2	28.9		NoCt		NoCt
		bisACTB_78_F3 + bisACTB_89_R + bisACTB_89_P	29.5	29.6067	NoCt		NoCt
		bisACTB-F2+ +R+P	29.53		NoCt		NoCt
		bisACTB-F2+ +R+P	29.79		NoCt		NoCt
		bisACTB_78_F3_19C + bisACTB_89_R + bisACTB_89_P	29.74	29.46	NoCt		NoCt
		bisACTB-F0+19C+R+P	29.4		NoCt		NoCt
		bisACTB-F0+19C+R+P	29.24		NoCt		NoCt
