## Supplementary material for "A Dual-Strategy Roadmap to qMSP Reference Optimization: Boosting Efficiency and Pass Rates in Clinical Samples": All supplementary data: Supplementary Table7-bisProAB1-SYBR.xlsx

### Sheet: Sheet1
		bisHela								gHela								BC
		Ct	Ct mean	Tm1	Rm1	Tm2	Rm2	Tm3	Rm3	Ct	Ct mean	Tm1	Rm1	Tm2	Rm2	Tm3	Rm3	Ct	Ct mean	Tm1	Rm1	Tm2	Rm2	Tm3	Rm3
	bisProAB1_F + R	27.02	26.7	78.03	549.9					34.26	34.135	74.63	464.89					NoCt
	bisProAB1-F+R	27.31		78.1	528.4					34.01		74.62	462.03					NoCt
	bisProAB1-F+R	25.77		77.95	660.23					NoCt								NoCt
	bisProAB1_F1 + R1	26.61	26.3633	76.15	444.77					32.41	32.175	76.28	380.86					NoCt	33.84
	bisProAB1-F1+R1	26.25		76.28	467.11					NoCt								NoCt
	bisProAB1-F1+R1	26.23		76.19	494.67					31.94		75.79	356.02					33.84		76.13	397.83
	bisProAB1_F2 + R2	27.14	27.0467	76.88	489.66					32.82	34.0833	73.52	389.36					32.14	32.72	73.46	421.17
	bisProAB1-F2-24+R2	27.29		76.89	498.08					35.22		76.39	397.22					31.6		73.57	465.24
	bisProAB1-F2-24+R2	26.71		76.83	492.56					34.21		73.67	362.32					34.42		73.65	385.74
