## Supplementary material for "A Dual-Strategy Roadmap to qMSP Reference Optimization: Boosting Efficiency and Pass Rates in Clinical Samples": All supplementary data: Supplementary Table8-bisAB1,bisAB2-TaqMan.xlsx

### Sheet: Sheet1
		bisHela		gHela		BC
		Ct	Ct mean	Ct	Ct mean	Ct	Ct mean
	bisAB1_F4 + R4 + P4	29.55	29.56	NoCt		NoCt
	bisAB1-F4+R4+P4	29.58		NoCt		NoCt
	bisAB1-F4+R4+P4	29.55		NoCt		NoCt
	bisAB1_F4 + R4-2 + P4	30.19	30.0167	NoCt		NoCt
	bisAB1-F4+R4-2+P4	29.98		NoCt		NoCt
	bisAB1-F4+R4-2+P4	29.88		NoCt		NoCt
	bisAB1_F4-2 + R4 + P4	29.79	29.79	NoCt		NoCt
	bisAB1-F4-2+R4+P4	29.58		NoCt		NoCt
	bisAB1-F4-2+R4+P4	30		NoCt		NoCt
	bisAB2_F4 + R4 + P4	29.72	29.81	NoCt		NoCt
	bisAB2-F4+R4+P4	29.93		NoCt		NoCt
	bisAB2-F4+R4+P4	29.78		NoCt		NoCt
