## Supplementary material for "A Dual-Strategy Roadmap to qMSP Reference Optimization: Boosting Efficiency and Pass Rates in Clinical Samples": All supplementary data: Supplementary Table9-bisProAB1-TaqMan.xlsx

### Sheet: Sheet1
		bisHela		gHela		BC
		Ct	Ct mean	Ct	Ct mean	Ct	Ct mean
	bisProAB1_F + R + P	30.06	30.25	NoCt		NoCt
	bisProAB1-F+R+P	30.33		NoCt		NoCt
	bisProAB1-F+R+P	30.36		NoCt		NoCt
	bisProAB1_F1 + R1 + P1	29.32	29.23	NoCt		NoCt		0.0226585
	bisProAB1-F1+R1+P1	29.29		NoCt		NoCt
	bisProAB1-F1+R1+P1	29.08		NoCt		NoCt
	bisProAB1_F2 + R2 + P	29.26	29.2233	NoCt		NoCt
	bisProAB1-F2-24+R2+P	29.22		NoCt		NoCt
	bisProAB1-F2-24+R2+P	29.19		NoCt		NoCt
	bisProAB1_F2 + R2 + P1	28.85	28.7367	NoCt		NoCt
	bisProAB1-F2-24+R2+P1	28.69		NoCt		NoCt
	bisProAB1-F2-24+R2+P1	28.67		NoCt		NoCt
