## Supplementary material for "A Dual-Strategy Roadmap to qMSP Reference Optimization: Boosting Efficiency and Pass Rates in Clinical Samples": All supplementary data: Supplementary Table10-bis293T,bisHT29.xlsx

### Sheet: Sheet1
			bis293T		bisHT29
			Ct	Ct mean	Ct	Ct mean
	对照组1	bisACTB_103_F1 + R1 + P2	29.38	29.1067	28.57	28.3633
	对照组1		28.89		28.34
	对照组1		29.05		28.18
	实验组1	bisACTB_103_F2 + R2 + P2	28.09	28.05	27.37	27.3833
		bisAB-AMS-F2+R2+P2	28.14		27.41
		bisAB-AMS-F2+R2+P2	27.92		27.37
	对照组2-1	bisACTB_89_FP + RP-1 + P	29.56	29.5167	28.68	28.74
		bisACTB-FP+RP-1+P	29.49		29.01
		bisACTB-FP+RP-1+P	29.5		28.53
	对照组2-2	bisACTB_89_FP + RP-2 + P	29.24	29.5467	28.87	28.9767
		bisACTB-FP+RP-1+P	29.85		29.16
		bisACTB-FP+RP-1+P	29.55		28.9
	实验组2	bisACTB_89_F + R + P	29.15	29.17	29.14	28.8667
		bisACTB-F+R+P	29.31		28.73
		bisACTB-F+R+P	29.05		28.73
	对照组3	bisACTB_78_F2 + R2 + P2	29.52	29.4233	29.31	29.1367
	对照组3	bisACTB-F2+R2+P2	29.36		29.02
	对照组3	bisACTB-F2+R2+P2	29.39		29.08
	实验组3	bisACTB_78_F3 + R + P	29.05	29.03	28.68	28.5933	0.0405553	0.0478576
		bisACTB-F2+ +R+P	29.13		28.72
		bisACTB-F2+ +R+P	28.91		28.38
	对照组4	bisProAB1_F + R + P	29.43	29.6333	29.15	29.03
	对照组4	bisProAB1-F+R+P	29.8		28.96
	对照组4	bisProAB1-F+R+P	29.67		28.98
	实验组4-1	bisProAB1_F2 + R2 + P1	27.99	27.9633	27.38	27.37
		bisProAB1-F2-24+R2+P1	27.9		27.44
		bisProAB1-F2-24+R2+P1	28		27.29
	实验组4-2	bisAB1_F4 + R4 + P4	29.18	29.4733	29	28.8833
		bisAB1-F4+R4+P4	29.44		28.84
		bisAB1-F4+R4+P4	29.8		28.81
	实验组4-3	bisAB2_F4 + R4 + P4	29.36	29.45	28.93	28.8933
		bisAB2-F4+R4+P4	29.54		28.72
		bisAB2-F4+R4+P4	29.45		29.03
