## Supplementary material for "A Dual-Strategy Roadmap to qMSP Reference Optimization: Boosting Efficiency and Pass Rates in Clinical Samples": All supplementary data: Supplementary Table11-bisTOV,bisAOV.xlsx

### Sheet: Sheet1
			bisTOV		bisAOV
			Ct	Ct mean	Ct	Ct mean
	对照组1	bisACTB_103_F1 + R1 + P2	29.73	29.9467	29.37	29.0433
	对照组1		30.17		28.88
	对照组1		29.94		28.88
	实验组1	bisACTB_103_F2 + R2 + P2	28.54	28.72	27.81	27.8333
		bisAB-AMS-F2+R2+P2	28.58		27.85
		bisAB-AMS-F2+R2+P2	29.04		27.84
	对照组2-1	bisACTB_89_FP + RP-1 + P	30.25	30.2767	30.02	29.77
		bisACTB-FP+RP-1+P	30.35		29.53
		bisACTB-FP+RP-1+P	30.23		29.76
	对照组2-2	bisACTB_89_FP + RP-2 + P	30.15	30.28	29.89	29.51
		bisACTB-FP+RP-1+P	30.53		29.28
		bisACTB-FP+RP-1+P	30.16		29.36
	实验组2	bisACTB_89_F + R + P	30.22	30.1533	30.02	29.63
		bisACTB-F+R+P	30.09		29.67
		bisACTB-F+R+P	30.15		29.2
	对照组3	bisACTB_78_F2 + R2 + P2	30.17	30.5367	30.52	30.0867
	对照组3	bisACTB-F2+R2+P2	30.86		30.26
	对照组3	bisACTB-F2+R2+P2	30.58		29.48
	实验组3	bisACTB_78_F3 + R + P	29.97	30.3067	29.55	29.5433
		bisACTB-F2+ +R+P	30.37		29.72
		bisACTB-F2+ +R+P	30.58		29.36
	对照组4	bisProAB1_F + R + P	30.79	30.8	30.2	30.2267
	对照组4	bisProAB1-F+R+P	30.55		30.18
	对照组4	bisProAB1-F+R+P	31.06		30.3
	实验组4-1	bisProAB1_F2 + R2 + P1	28.97	28.9833	28.16	27.8933
		bisProAB1-F2-24+R2+P1	28.94		27.81
		bisProAB1-F2-24+R2+P1	29.04		27.71
	实验组4-2	bisAB1_F4 + R4 + P4	31.03	31.4933	30.31	30.13
		bisAB1-F4+R4+P4	31.29		29.96
		bisAB1-F4+R4+P4	32.16		30.12
	实验组4-3	bisAB2_F4 + R4 + P4	30.5	30.44	28.64	28.7033
		bisAB2-F4+R4+P4	30.29		28.67
		bisAB2-F4+R4+P4	30.53		28.8
