## Supplementary material for "A Dual-Strategy Roadmap to qMSP Reference Optimization: Boosting Efficiency and Pass Rates in Clinical Samples": All supplementary data: Supplementary Table12-bisBBD,bisBOV.xlsx

### Sheet: Sheet1
			bisBBD		bisBOV
			Ct	Ct mean	Ct	Ct mean
	对照组1	bisACTB_103_F1 + R1 + P2	30.78	30.7667	31.12	31.0267
	对照组1		30.75		30.85
	对照组1		30.77		31.11
	实验组1	bisACTB_103_F2 + R2 + P2	29.24	29.2433	29.22	29.4233
		bisAB-AMS-F2+R2+P2	29.28		29.41
		bisAB-AMS-F2+R2+P2	29.21		29.64
	对照组2-1	bisACTB_89_FP + RP-1 + P	30.4	30.49	31.12	31.02
		bisACTB-FP+RP-1+P	30.45		31.21
		bisACTB-FP+RP-1+P	30.62		30.73
	对照组2-2	bisACTB_89_FP + RP-2 + P	30.53	30.4567	30.99	31.1767
		bisACTB-FP+RP-1+P	30.49		31.21
		bisACTB-FP+RP-1+P	30.35		31.33
	实验组2	bisACTB_89_F + R + P	30.41	30.44	31.07	30.6667
		bisACTB-F+R+P	30.67		30.54
		bisACTB-F+R+P	30.24		30.39
	对照组3	bisACTB_78_F2 + R2 + P2	30.62	30.3267	31.29	30.56
	对照组3	bisACTB-F2+R2+P2	30.48		30.04
	对照组3	bisACTB-F2+R2+P2	29.88		30.35
	实验组3	bisACTB_78_F3 + R + P	30.04	30.02	31.11	30.59
		bisACTB-F2+ +R+P	30.07		30.49
		bisACTB-F2+ +R+P	29.95		30.17
	对照组4	bisProAB1_F + R + P	31.52	31.24	31.09	31.2467
	对照组4	bisProAB1-F+R+P	30.92		31.46
	对照组4	bisProAB1-F+R+P	31.28		31.19
	实验组4-1	bisProAB1_F2 + R2 + P1	28.95	29.0133	29.37	29.3667
		bisProAB1-F2-24+R2+P1	28.8		29.5
		bisProAB1-F2-24+R2+P1	29.29		29.23
	实验组4-2	bisAB1_F4 + R4 + P4	31.03	31.18	32.24	32.1567
		bisAB1-F4+R4+P4	31.4		31.21
		bisAB1-F4+R4+P4	31.11		33.02
	实验组4-3	bisAB2_F4 + R4 + P4	30.72	30.3933	31	30.94
		bisAB2-F4+R4+P4	30.28		30.82
		bisAB2-F4+R4+P4	30.18		31
