## Supplementary material for "A Dual-Strategy Roadmap to qMSP Reference Optimization: Boosting Efficiency and Pass Rates in Clinical Samples": All supplementary data: Supplementary Table13-,bisPBD,bisPOV.xlsx

### Sheet: Sheet1
			bisPBD		bisPOV
			Ct	Ct mean	Ct	Ct mean
	对照组1	bisACTB_103_F1 + R1 + P2	31.69	31.3333	32.2	32.51
	对照组1		31.03		33.16
	对照组1		31.28		32.17
	实验组1	bisACTB_103_F2 + R2 + P2	30.12	30.0433	31.13	31.1467
		bisAB-AMS-F2+R2+P2	30.02		31.52
		bisAB-AMS-F2+R2+P2	29.99		30.79
	对照组2-1	bisACTB_89_FP + RP-1 + P	32.4	31.8433	33.31	33.0233
		bisACTB-FP+RP-1+P	31.47		33.11
		bisACTB-FP+RP-1+P	31.66		32.65
	对照组2-2	bisACTB_89_FP + RP-2 + P	32.01	31.5567	33.17	32.67
		bisACTB-FP+RP-1+P	31.42		32.84
		bisACTB-FP+RP-1+P	31.24		32
	实验组2	bisACTB_89_F + R + P	32.14	31.59	32.8	32.4433
		bisACTB-F+R+P	31.5		33
		bisACTB-F+R+P	31.13		31.53
	对照组3	bisACTB_78_F2 + R2 + P2	32.65	32.5667	33.43	32.9333
	对照组3	bisACTB-F2+R2+P2	32.67		33.19
	对照组3	bisACTB-F2+R2+P2	32.38		32.18
	实验组3	bisACTB_78_F3 + R + P	31.36	31.4667	32.01	32.2667
		bisACTB-F2+ +R+P	31.72		32.53
		bisACTB-F2+ +R+P	31.32		32.26
	对照组4	bisProAB1_F + R + P	31.49	31.4167	32.43	32.8967
	对照组4	bisProAB1-F+R+P	31.42		33.86
	对照组4	bisProAB1-F+R+P	31.34		32.4
	实验组4-1	bisProAB1_F2 + R2 + P1	30.04	30.0633	30.36	30.4633
		bisProAB1-F2-24+R2+P1	29.99		30.5
		bisProAB1-F2-24+R2+P1	30.16		30.53
	实验组4-2	bisAB1_F4 + R4 + P4	31.59	31.4	31.49	32.1833
		bisAB1-F4+R4+P4	31.56		32.51
		bisAB1-F4+R4+P4	31.05		32.55
	实验组4-3	bisAB2_F4 + R4 + P4	31.53	31.42	32.42	32.3333
		bisAB2-F4+R4+P4	31.29		32.17
		bisAB2-F4+R4+P4	31.44		32.41
