## Supplementary material for "A Dual-Strategy Roadmap to qMSP Reference Optimization: Boosting Efficiency and Pass Rates in Clinical Samples": All supplementary data: Supplementary Table14-the sequences of primers and probes in this study.xlsx

### Sheet: Primers and Probes
Primers	Abbreviation	Seq:5'-3'	Probes	Abbreviation	Seq:5'-3'
bisACTB_103_F1	F1	AAGGTGGTTGGGTGGTTGTTTTG	bisACTB_103_P2	P2	AAACCTCCAAACAACC
bisACTB_103_R1	R1	AATAACACCCCCACCCTGC
bisACTB_103_F2	F2	GTGGTTGGGTGGTTGTTTTG
bisACTB_103_R2	R2	TTTTAATAACACCCCCACCCTAC
bisACTB_103_F2_17C	F2_17C	GTGCTTGGGTGGTTGTTTTG
bisACTB_89_FP	FP	CGCAATAAATCTAAACAAACTCC	bisACTB_89_P	P	TCCCAAAACCCCAACACAC
bisACTB_89_RP-1	RP-1	GGGTTAGATGGGGGATATGT
bisACTB_89_RP-2	RP-2	AGGTTAGACGGGGGATATGT
bisACTB_89_R	R	CCGCAATAAATCTAAACAAACTCC
bisACTB_89_F	F	CAGTTAGGTTAGATGGGGGATATGT
bisACTB_78_F2	F2	GGGATATGTAGAAAGTGTAAAG	bisACTB_78_P2	P2	CCCAACACACTTAACCA
bisACTB_78_R2	R2	CACAATAAATCTAAACAAACTCC
bisACTB_78_F3	F3	TGGGGGATATGTAGAAAGTGTAAAG	bisACTB_89_P	P	TCCCAAAACCCCAACACAC
bisACTB_78_F3_19C	F3_19C	GGGGGCTATGTAGAAAGTGTAAAG
bisACTB_89_R	R	CCGCAATAAATCTAAACAAACTCC
bisAB1_F1	F1	ACGGTGTATGTTTGTGGTTTTAGTT	bisAB1_P1	P1	TTTGGGAAATTGAGGTGGG
bisAB1_R1	R1	CGACAACCTTAACCTCCTAAACTTA
bisAB1_F3_22C	F3_22C	TTACGAGGTTAAGGTTGTTGTGAGT	bisAB1_P3	P3	ATGATTGTGATATTGTATTTTAG
bisAB1_R3	R3	TGAAAAATCTCCCTTTATTACCCAA
bisAB1_F4	F4	CCTTGAGTTGTATTTTTTGGTTTGT	bisAB1_P4	P4	CCTACAAAACCCTCAAACT
bisAB1_R4	R4	GCAAACAAAATAAAACCTAACCCTA
bisAB1_F4-2	F4-2	GGGAATTTGAGTTGTATTTTTTGGT
bisAB1_R4-2	R4-2	CGGAAAAACAAAATAAAACCTAACC
bisAB2_F3	F3	GCCCGAGAATAATAAGTTTAATGGT	bisAB2_P3	P3	TTAGGAGGAAAAGTAATAGGT
bisAB2_R3-2	R3-2	ACCCCCTAATACCTCATTCTAAAAA
bisAB2_F4	F4	TTTAGAATGAGGTATTAGGGGGTGT	bisAB2_P4	P4	GGGTGTAGTGGTTTATGTT
bisAB2_R4	R4	TACCTCAACCTCCCAAAATACTAAA
bisProAB1_F	F	TGGTGATGGAGGAGGTTTAGTAAGT	bisProAB1_P	P	TTTTGGATTGTGAATTTGTGTTTG
bisProAB1_R	R	AACCAATAAAACCTACTCCTCCCTTAA
bisProAB1_F1	F1	GGGAGGTTTAGTAAGTTTTTTGGAT	bisProAB1_P1	P1	CAAACACAAATTCAC
bisProAB1_R1	R1	AACCACCACCCAACACACAATA
bisProAB1_F2	F2	GCTGGAGGAGGTTTAGTAAGTTTTT
bisProAB1_R2	R2	AAAAAAAATAACCACCACCCAAC
bisProAB1_F3	F3	GGAGGTGATGGAGGAGGTTTAGT
bisProAB1_R3	R3	CCCCACAACCTAATAAAAAAAATAA
bisProAB1_R4	R4	CGACTACAAAAACCACAACCTAATA
